# Genetic proxies of GLP1R expression in whole blood are associated with lower risk of psoriasis and psoriatic arthritis

**DOI:** 10.1101/2025.10.12.25337838

**Authors:** Ravi Ramessur, Alya GA Arham, Jake Saklatvala, Laurent Thomas, Ben M Brumpton, Mari Hoff, Vibeke Videm, Bjørn Olav Åsvold, Daniel Shin, Dokyoon Kim, Michael A Simpson, Catherine H Smith, Mari Løset, Joel M Gelfand

## Abstract

Psoriasis and psoriatic arthritis (PsA) are chronic immune-mediated inflammatory diseases associated with obesity, cardiometabolic disease, and mortality. The glucagon-like peptide-1 (GLP1) pathway has emerged as a key factor in the development of obesity and cardiometabolic disease. GLP1 receptor agonists demonstrably improve insulin resistance, dyslipidemia, obesity, and mortality, with emerging evidence suggesting potential benefit for psoriasis. To evaluate whether GLP1 biology influences psoriatic disease risk, we conducted a Mendelian randomization study.

A 22-variant cis-eQTL genetic instrument for GLP1R expression in whole blood from the eQTLGen consortium was generated as a proxy for GLP1R pathway activity (n=31,684). Genetic proxies of GLP1R expression were associated with a lower risk of psoriasis (OR=0.723, 95% CI 0.678-0.771, p=1.08×10^−22^) and PsA (OR=0.483, 95% CI 0.402-0.580, p=5.33×10^−15^) in European-ancestry GWAS meta-analyses. Effects persisted after adjustment for genetic proxies of central adiposity, HbA1c, LDL cholesterol, and triglycerides, consistent with potential pathway effects on psoriatic disease, independent of metabolic effects. To determine the specificity of the observed effect, we conducted analyses of seven additional immune-mediated diseases (IMIDs). No protective effects were observed for other IMIDs, including acne and atopic dermatitis. In contrast, risk-increasing effects were observed for Crohn’s disease (OR=1.242, 95% CI 1.107-1.395, p=2.35×10^−4^) and rheumatoid arthritis (OR=1.502, 95% CI 1.350-1.672, p=1.36×10^−13^).

These findings provide genetic evidence of disease-specific, potentially direct immunomodulatory effects of GLP1R signaling on psoriasis and PsA risk, and support further mechanistic and therapeutic evaluation in randomized trials.
