## Appendix S1 for "Genetic proxies of GLP1R expression in whole blood are associated with lower risk of psoriasis and psoriatic arthritis"

### Sheet: Contents
Appendix S1
eTable 1	GLP1-R genetic variants for Mendelian Randomization
eTable 2	GWAS meta-analysis: Two-sample Mendelian Randomization examining the relationship between GLP1-R signalling and cardiometabolic traits
eTable 3	GWAS meta-analysis: Two-sample Mendelian Randomization examining the relationship between GLP1-R signaling and immune-mediated diseases
eTable 4	GWAS meta-analysis: Mediation analyses

### Sheet: eTable 1
GLP1-R genetic variants for Mendelian Randomization*					*Võsa, Urmo et al. “Large-scale cis- and trans-eQTL analyses identify thousands of genetic loci and polygenic scores that regulate blood gene expression.” Nature genetics vol. 53,9 (2021): 1300-1310. doi:10.1038/s41588-021-00913-z
Chr	Position	rsID	Effect_allele (EA)	Non_effect_allele
6	38786224	rs1678701	A	G
6	38785114	rs1678697	G	A
6	38785049	rs1678696	G	A
6	38784909	rs1629877	C	A
6	38785759	rs1678700	G	A
6	38786488	rs1678702	C	A
6	38784957	rs1678695	A	G
6	38796920	rs1738203	A	G
6	38787316	rs1678707	G	A
6	38787023	rs1678706	G	A
6	38820599	rs9380787	G	T
6	38787632	rs6919465	G	A
6	38788551	rs1678712	G	A
6	38789191	rs984524	G	A
6	38806739	rs1738199	A	G
6	38789598	rs1738212	C	A
6	38782647	rs1678693	C	T
6	38782034	rs1678691	C	T
6	38822335	rs9349100	T	C
6	38782217	rs1678692	C	T
6	38822618	rs9394544	A	G
6	38773172	rs1678682	G	A

### Sheet: eTable 2
GWAS meta-analysis: Two-sample Mendelian Randomization examining the relationship between GLP1-R signaling and cardiometabolic traits
MR relationship	Method	Beta	Standard error	Lower 95% confidence interval	Upper 95% confidence interval	P-value
GLP1-R signaling (22 variants) --> Coronary artery disease	Simple median	-0.084	0.022	-0.128	-0.041	0.000134
	Weighted median	-0.084	0.022	-0.128	-0.041	0.000134
	Penalized weighted median	-0.084	0.022	-0.128	-0.041	0.000134
	IVW	-0.082	0.018	-0.117	-0.048	5.22e-06
	Penalized IVW	-0.082	0.018	-0.117	-0.048	5.22e-06
	Robust IVW	-0.085	0.022	-0.129	-0.041	0.000112
	Penalized robust IVW	-0.085	0.022	-0.129	-0.041	0.000112
	MR-Egger	-0.248	1.199	-2.598	2.101	0.836
	Penalized MR-Egger	-0.248	1.199	-2.598	2.101	0.836
	Robust MR-Egger	-0.272	0.519	-1.289	0.746	0.6
	Penalized robust MR-Egger	-0.272	0.519	-1.289	0.746	0.6
	MR-Lasso	-0.082	0.018	-0.117	-0.048	5.22e-06
GLP1-R signaling (22 variants) --> HbA1c	Simple median	-0.03	0.006	-0.042	-0.018	5.73303e-07
	Weighted median	-0.03	0.006	-0.042	-0.018	5.73303e-07
	Penalized weighted median	-0.03	0.006	-0.042	-0.018	5.73303e-07
	IVW	-0.028	0.005	-0.037	-0.018	2.14352e-08
	Penalized IVW	-0.028	0.005	-0.037	-0.018	2.14352e-08
	Robust IVW	-0.03	0.005	-0.039	-0.021	1.97318e-09
	Penalized robust IVW	-0.03	0.005	-0.039	-0.021	1.97318e-09
	MR-Egger	-0.225	0.321	-0.854	0.403	0.482
	Penalized MR-Egger	-0.225	0.321	-0.854	0.403	0.482
	Robust MR-Egger	-0.22	0.33	-0.867	0.427	0.504985
	Penalized robust MR-Egger	-0.22	0.33	-0.867	0.427	0.504985
	MR-Lasso	-0.028	0.005	-0.037	-0.018	2.14352e-08
GLP1-R signaling (22 variants) --> LDL cholesterol	Simple median	-0.036	0.006	-0.049	-0.024	1.97e-09
	Weighted median	-0.036	0.006	-0.049	-0.024	1.97e-09
	Penalized weighted median	-0.036	0.006	-0.049	-0.024	1.97e-09
	IVW	-0.035	0.005	-0.045	-0.025	2.56e-12
	Penalized IVW	-0.035	0.005	-0.045	-0.025	2.56e-12
	Robust IVW	-0.036	0.004	-0.045	-0.028	2.26e-19
	Penalized robust IVW	-0.036	0.004	-0.045	-0.028	2.26e-19
	MR-Egger	-0.18	0.34	-0.847	0.486	0.596
	Penalized MR-Egger	-0.18	0.34	-0.847	0.486	0.596
	Robust MR-Egger	-0.017	0.514	-1.025	0.991	0.974
	Penalized robust MR-Egger	-0.017	0.514	-1.025	0.991	0.974
	MR-Lasso	-0.035	0.005	-0.045	-0.025	2.56e-12
GLP1-R signaling (22 variants) --> Type 2 diabetes	Simple median	-0.146	0.017	-0.18	-0.112	8.83153e-18
	Weighted median	-0.146	0.017	-0.18	-0.112	8.83153e-18
	Penalized weighted median	-0.146	0.017	-0.18	-0.112	8.83153e-18
	IVW	-0.148	0.013	-0.174	-0.122	4.98879e-30
	Penalized IVW	-0.148	0.013	-0.174	-0.122	4.98879e-30
	Robust IVW	-0.145	0.01	-0.165	-0.125	1.2115e-47
	Penalized robust IVW	-0.145	0.01	-0.165	-0.125	1.2115e-47
	MR-Egger	0.123	0.903	-1.647	1.892	0.892
	Penalized MR-Egger	0.123	0.903	-1.647	1.892	0.892
	Robust MR-Egger	-0.111	0.365	-0.827	0.605	0.761
	Penalized robust MR-Egger	-0.111	0.365	-0.827	0.605	0.761
	MR-Lasso	-0.148	0.013	-0.174	-0.122	4.98879e-30
GLP1-R signaling (22 variants) --> Triglycerides	Simple median	-0.036	0.006	-0.049	-0.024	1.97e-09
	Weighted median	-0.036	0.006	-0.049	-0.024	1.97e-09
	Penalized weighted median	-0.036	0.006	-0.049	-0.024	1.97e-09
	IVW	-0.033	0.005	-0.043	-0.024	4.11e-11
	Penalized IVW	-0.033	0.005	-0.043	-0.024	4.11e-11
	Robust IVW	-0.036	0.002	-0.04	-0.032	3e-72
	Penalized robust IVW	-0.036	0.002	-0.04	-0.032	3e-72
	MR-Egger	-0.223	0.336	-0.881	0.435	0.507
	Penalized MR-Egger	-0.223	0.336	-0.881	0.435	0.507
	Robust MR-Egger	-0.132	0.277	-0.675	0.411	0.634
	Penalized robust MR-Egger	-0.132	0.277	-0.675	0.411	0.634
	MR-Lasso	-0.033	0.005	-0.043	-0.024	4.11e-11
GLP1-R signaling (22 variants) --> Waist to hip ratio adjusted for body mass index	Simple median	-0.055	0.009	-0.073	-0.037	9.89e-10
	Weighted median	-0.055	0.009	-0.073	-0.037	9.89e-10
	Penalized weighted median	-0.055	0.009	-0.073	-0.037	9.89e-10
	IVW	-0.053	0.007	-0.067	-0.039	3.69e-14
	Penalized IVW	-0.053	0.007	-0.067	-0.039	3.69e-14
	Robust IVW	-0.055	0.007	-0.068	-0.042	4e-15
	Penalized robust IVW	-0.055	0.007	-0.068	-0.042	4e-15
	MR-Egger	-0.247	0.485	-1.198	0.703	0.61
	Penalized MR-Egger	-0.247	0.485	-1.198	0.703	0.61
	Robust MR-Egger	0.01	0.028	-0.045	0.065	0.713
	Penalized robust MR-Egger	0.01	0.028	-0.045	0.065	0.713
	MR-Lasso	-0.053	0.007	-0.067	-0.039	3.69e-14

### Sheet: eTable 3
GWAS meta-analysis: Two-sample Mendelian Randomization examining the relationship between GLP1-R signaling and immune-mediated diseases
MR relationship	Method	Beta	Standard error	Lower 95% confidence interval	Upper 95% confidence interval	P-value
GLP1-R signaling (22 variants) --> Acne	Simple median	0.017	0.052	-0.086	0.119	0.751
	Weighted median	0.017	0.052	-0.086	0.119	0.751
	Penalized weighted median	0.017	0.052	-0.086	0.119	0.751
	IVW	0.037	0.042	-0.046	0.12	0.379
	Penalized IVW	0.037	0.042	-0.046	0.12	0.379
	Robust IVW	0.015	0.038	-0.059	0.089	0.696
	Penalized robust IVW	0.015	0.038	-0.059	0.089	0.696
	MR-Egger	-2.09	2.866	-7.708	3.528	0.466
	Penalized MR-Egger	-2.09	2.866	-7.708	3.528	0.466
	Robust MR-Egger	0.383	2.935	-5.37	6.135	0.896
	Penalized robust MR-Egger	0.383	2.935	-5.37	6.135	0.896
	MR-Lasso	0.037	0.042	-0.046	0.12	0.379
GLP1-R signaling (22 variants) --> Asthma	Simple median	0.023	0.027	-0.029	0.076	0.388
	Weighted median	0.023	0.027	-0.029	0.076	0.388
	Penalized weighted median	0.023	0.027	-0.029	0.076	0.388
	IVW	0.029	0.022	-0.014	0.071	0.187
	Penalized IVW	0.029	0.022	-0.014	0.071	0.187
	Robust IVW	0.023	0.03	-0.037	0.083	0.447
	Penalized robust IVW	0.023	0.03	-0.037	0.083	0.447
	MR-Egger	-0.301	1.467	-3.176	2.575	0.838
	Penalized MR-Egger	-0.301	1.467	-3.176	2.575	0.838
	Robust MR-Egger	0.271	1.035	-1.757	2.299	0.793
	Penalized robust MR-Egger	0.271	1.035	-1.757	2.299	0.793
	MR-Lasso	0.029	0.022	-0.014	0.071	0.187
GLP1-R signaling (22 variants) --> Atopic dermatitis	Simple median	0.007	0.029	-0.049	0.064	0.806
	Weighted median	0.007	0.029	-0.049	0.064	0.806
	Penalized weighted median	0.007	0.029	-0.049	0.064	0.806
	IVW	0.005	0.023	-0.041	0.051	0.835
	Penalized IVW	0.005	0.023	-0.041	0.051	0.835
	Robust IVW	0.007	0.019	-0.031	0.045	0.713
	Penalized robust IVW	0.007	0.019	-0.031	0.045	0.713
	MR-Egger	0.284	1.584	-2.82	3.388	0.858
	Penalized MR-Egger	0.284	1.584	-2.82	3.388	0.858
	Robust MR-Egger	-0.019	2.631	-5.176	5.138	0.994
	Penalized robust MR-Egger	-0.019	2.631	-5.176	5.138	0.994
	MR-Lasso	0.005	0.023	-0.041	0.051	0.835
GLP1-R signaling (22 variants) --> Crohns disease	Simple median	0.223	0.075	0.077	0.37	0.003
	Weighted median	0.224	0.074	0.078	0.37	0.003
	Penalized weighted median	0.224	0.074	0.078	0.37	0.003
	IVW	0.217	0.059	0.102	0.333	0.000235101
	Penalized IVW	0.217	0.059	0.102	0.333	0.000235101
	Robust IVW	0.222	0.087	0.052	0.392	0.01
	Penalized robust IVW	0.222	0.087	0.052	0.392	0.01
	MR-Egger	0.575	3.987	-7.239	8.388	0.885
	Penalized MR-Egger	0.575	3.987	-7.239	8.388	0.885
	Robust MR-Egger	1.119	10.229	-18.929	21.167	0.913
	Penalized robust MR-Egger	1.119	10.229	-18.929	21.167	0.913
	MR-Lasso	0.217	0.059	0.102	0.333	0.000235101
GLP1-R signaling (22 variants) --> Multiple sclerosis	Simple median	-0.105	0.073	-0.248	0.038	0.149
	Weighted median	-0.105	0.073	-0.248	0.038	0.149
	Penalized weighted median	-0.105	0.073	-0.248	0.038	0.149
	IVW	-0.112	0.059	-0.227	0.003	0.056
	Penalized IVW	-0.112	0.059	-0.227	0.003	0.056
	Robust IVW	-0.1	0.054	-0.206	0.005	0.062
	Penalized robust IVW	-0.1	0.054	-0.206	0.005	0.062
	MR-Egger	0.409	3.963	-7.358	8.176	0.918
	Penalized MR-Egger	0.409	3.963	-7.358	8.176	0.918
	Robust MR-Egger	-0.271	4.425	-8.944	8.401	0.951
	Penalized robust MR-Egger	-0.271	4.425	-8.944	8.401	0.951
	MR-Lasso	-0.112	0.059	-0.227	0.003	0.056
GLP1-R signaling (22 variants) --> Psoriasis	Simple median	-0.333	0.042	-0.417	-0.25	2.22045e-15
	Weighted median	-0.333	0.043	-0.417	-0.25	9.54792e-15
	Penalized weighted median	-0.333	0.043	-0.417	-0.25	9.54792e-15
	IVW	-0.324	0.033	-0.389	-0.26	1.08E−22
	Penalized IVW	-0.324	0.033	-0.389	-0.26	1.08E−22
	Robust IVW	-0.335	0.03	-0.394	-0.276	1.59E−27
	Penalized robust IVW	-0.335	0.03	-0.394	-0.276	1.59E−27
	MR-Egger	-1.609	2.222	-5.963	2.746	0.469
	Penalized MR-Egger	-1.609	2.222	-5.963	2.746	0.469
	Robust MR-Egger	0.21	7.814	-15.105	15.526	0.979
	Penalized robust MR-Egger	0.21	7.814	-15.105	15.526	0.979
	MR-Lasso	-0.324	0.033	-0.389	-0.26	1.08E−22
GLP1-R signaling (22 variants) --> Psoriatic arthritis	Simple median	-0.719	0.117	-0.95	-0.489	7.98e-10
	Weighted median	-0.719	0.118	-0.949	-0.489	1.11e-09
	Penalized weighted median	-0.719	0.118	-0.949	-0.489	1.11e-09
	IVW	-0.727	0.093	-0.91	-0.545	5.33e-15
	Penalized IVW	-0.727	0.093	-0.91	-0.545	5.33e-15
	Robust IVW	-0.718	0.152	-1.015	-0.421	2.32e-06
	Penalized robust IVW	-0.718	0.152	-1.015	-0.421	2.32e-06
	MR-Egger	0.394	6.276	-11.906	12.694	0.95
	Penalized MR-Egger	0.394	6.276	-11.906	12.694	0.95
	Robust MR-Egger	1.452	6.617	-11.517	14.421	0.826
	Penalized robust MR-Egger	1.452	6.617	-11.517	14.421	0.826
	MR-Lasso	-0.727	0.093	-0.91	-0.545	5.33e-15
GLP1-R signaling (22 variants) --> Rheumatoid arthritis	Simple median	0.412	0.069	0.276	0.548	2.36e-09
	Weighted median	0.412	0.069	0.276	0.548	2.36e-09
	Penalized weighted median	0.412	0.069	0.276	0.548	2.36e-09
	IVW	0.407	0.055	0.3	0.514	1.36e-13
	Penalized IVW	0.407	0.055	0.3	0.514	1.36e-13
	Robust IVW	0.413	0.041	0.332	0.493	7.26e-24
	Penalized robust IVW	0.413	0.041	0.332	0.493	7.26e-24
	MR-Egger	1.169	3.698	-6.079	8.418	0.752
	Penalized MR-Egger	1.169	3.698	-6.079	8.418	0.752
	Robust MR-Egger	-0.083	8.119	-15.996	15.831	0.992
	Penalized robust MR-Egger	-0.083	8.119	-15.996	15.831	0.992
	MR-Lasso	0.407	0.055	0.3	0.514	1.36e-13
GLP1-R signaling (22 variants) --> Ulcerative colitis	Simple median	0.007	0.029	-0.049	0.064	0.806
	Weighted median	0.007	0.029	-0.049	0.064	0.806
	Penalized weighted median	0.007	0.029	-0.049	0.064	0.806
	IVW	0.005	0.023	-0.041	0.051	0.835
	Penalized IVW	0.005	0.023	-0.041	0.051	0.835
	Robust IVW	0.007	0.019	-0.031	0.045	0.713
	Penalized robust IVW	0.007	0.019	-0.031	0.045	0.713
	MR-Egger	0.284	1.584	-2.82	3.388	0.858
	Penalized MR-Egger	0.284	1.584	-2.82	3.388	0.858
	Robust MR-Egger	-0.019	2.631	-5.176	5.138	0.994
	Penalized robust MR-Egger	-0.019	2.631	-5.176	5.138	0.994
	MR-Lasso	0.005	0.023	-0.041	0.051	0.835

### Sheet: eTable 4
GWAS meta-analysis: Two-sample inverse-variance weighted multivariable Mendelian Randomization examining the relationship between GLP1-R signaling and psoriasis/ psoriatic arthritis adjusted for potential mediators
MR relationship	Analysis	Beta	Standard error	P-value
GLP1-R signaling (22 variants)--> Psoriasis	No adjustment	-0.324	0.033	1.08E−22
	WHRadjBMI adjustment	-0.219771	0.032974	1.73054e-06
	HBa1c adjustment	-0.17026	0.0229251	3.60475e-07
	LDL adjustment	-0.202657	0.0329793	5.27633e-06
	TG adjustment	-0.24489	0.0402681	6.05981e-06
	All potential mediators adjustment	-0.146473	0.0414767	0.00256316
GLP1-R signaling (22 variants)--> Psoriatic arthritis	No adjustment	-0.727	0.093	5.33e-15
	WHRadjBMI adjustment	-0.685292	0.0426072	6.60218e-13
	HBa1c adjustment	-0.808345	0.0410235	1.43472e-14
	LDL adjustment	-0.68541	0.0452434	2.0043e-12
	TG adjustment	-0.913258	0.022464	1.05761e-20
	All potential mediators adjustment	-0.869966	0.041588	1.43467e-13
GLP1-R signaling (22 variants)--> Crohns disease	No adjustment	0.217	0.059	0.000235101
	WHRadjBMI adjustment	0.245278	0.0426994	1.55142e-05
	HBa1c adjustment	0.161899	0.0426359	0.00121742
	LDL adjustment	0.256626	0.0447594	1.58807e-05
	TG adjustment	0.0581862	0.0295543	0.0637394
	All potential mediators adjustment	0.0428019	0.0544722	0.0544722
GLP1-R signaling (22 variants)--> Rheumatoid arthritis	No adjustment	0.407	0.055	1.36e-13
	WHRadjBMI adjustment	0.215817	0.023997	1.82537e-08
	HBa1c adjustment	0.257682	0.0380182	1.36488e-06
	LDL adjustment	0.204736	0.0255356	1.12661e-07
	TG adjustment	0.460967	0.0524084	2.6138e-08
	All potential mediators adjustment	0.288157	0.0395889	1.28891e-06
